# “Immunogenetics of resistance to SARS-CoV-2 infection in discordant couples”

**DOI:** 10.1101/2021.04.21.21255872

**Authors:** Erick C. Castelli, Mateus V. de Castro, Michel S. Naslavsky, Marilia O. Scliar, Nayane S. B. Silva, Heloisa S. Andrade, Andreia S. Souza, Raphaela Neto Pereira, Camila F. B. Castro, Celso T. Mendes-Junior, Diogo Meyer, Kelly Nunes, Larissa R. B. Matos, Monize V. R. Silva, Jaqueline T. W. Wang, Joyce Esposito, Vivian R. Coria, Raul H. Bortolin, Mario H. Hirata, Jhosiene Y. Magawa, Edecio Cunha-Neto, Verônica Coelho, Keity S. Santos, Maria Lucia C. Marin, Jorge Kalil, Miguel Mitne Neto, Rui M. B. Maciel, Maria Rita Passos-Bueno, Mayana Zatz

**Author notes:** Corresponding authors: Mayana Zatz), Erick C. Castelli, Mateus V. de Castro. These two authors contributed equally to this study (Erick C. Castelli, Mateus V. de Castro, Mayana Zatz). **Conflict of interest** The authors declare no conflict of interest.

## Abstract

**Background:** Despite the high number of individuals infected by SARS-CoV-2 who develop COVID-19 symptoms worldwide, many exposed individuals remain asymptomatic and/or stay uninfected. This could be explained by a combination of environmental (exposure, previous infection), epigenetic, and genetic factors. Aiming to identify genetic variants involved in SARS-CoV-2 resistance, we analyzed 86 discordant Brazilian couples where one was infected and symptomatic while the partner remained asymptomatic and seronegative despite sharing the same bedroom during the infection. The discordant partners had comparable ages, and genetic ancestry proportions.

**Methods:** Whole-exome sequencing followed by a state-of-the-art method to call genotypes and haplotypes across the highly polymorphic MHC and LRC.

**Results:** We observed a minor impact in antigen-presentation genes and KIR genes associated with resistance. Interestingly, genes related to immune modulation, mainly involved in NK cell killing activation/inhibition harbor variants potentially contributing to infection resistance. We hypothesize that individuals prone to produce higher amounts of MICA (possibly soluble), LILRB1, LILRB2, and low amounts of MICB, would be more susceptible to infection.

**Conclusion:** According to this hypothesis, quantitative differences in these NK activity-related molecules could contribute to resistance to COVID-19 down regulating NK cell cytotoxic activity in infected individuals but not in resistant partners.
