## Supplemental Table 2 for "“Immunogenetics of resistance to SARS-CoV-2 infection in discordant couples”"

### Sheet: allotypes
Gene	Allele/Allotype	Resistant_N	Resistant_Frequency	Intected_N	Infected_Frequency	P-value
HLA-A	A*01:01	86	0.0988372	86	0.116279	0.777764
HLA-A	A*01:01_comp	86	0.00581395	86	0	0.427491
HLA-A	A*01:04N	86	0.00581395	86	0.00581395	0.989909
HLA-A	A*02:01	86	0.215116	86	0.203488	0.979706
HLA-A	A*02:01_comp	86	0	86	0.00581395	0.174627
HLA-A	A*02:01_comp_2	86	0.00581395	86	0	0.494609
HLA-A	A*02:01_comp_3	86	0.00581395	86	0.00581395	0.928642
HLA-A	A*02:02	86	0	86	0.0116279	0.155903
HLA-A	A*02:05	86	0.0116279	86	0	0.073286
HLA-A	A*02:06	86	0.00581395	86	0	0.25785
HLA-A	A*02:11	86	0.00581395	86	0.0116279	0.918964
HLA-A	A*03:01	86	0.0581395	86	0.0988372	0.136596
HLA-A	A*03:01_comp	86	0	86	0.00581395	0.534006
HLA-A	A*03:02	86	0.0116279	86	0.00581395	0.627806
HLA-A	A*11:01	86	0.0581395	86	0.0813953	0.254884
HLA-A	A*11:01_comp	86	0	86	0.00581395	0.174627
HLA-A	A*23:01	86	0.0697674	86	0.0174419	0.026728
HLA-A	A*24:02	86	0.122093	86	0.133721	0.674028
HLA-A	A*24:03	86	0.00581395	86	0	0.478934
HLA-A	A*24:14	86	0	86	0.00581395	0.658605
HLA-A	A*25:01	86	0.0174419	86	0	0.205185
HLA-A	A*26:01	86	0.0232558	86	0.0290698	0.613734
HLA-A	A*26:01_comp	86	0	86	0.00581395	0.40949
HLA-A	A*29:02	86	0.0697674	86	0.0465116	0.316853
HLA-A	A*29:02_comp	86	0.00581395	86	0	0.198967
HLA-A	A*30:01	86	0.0232558	86	0.00581395	0.198737
HLA-A	A*30:02	86	0.0174419	86	0.0290698	0.712341
HLA-A	A*30:04	86	0	86	0.00581395	0.182348
HLA-A	A*31:01	86	0.0174419	86	0.0174419	0.886738
HLA-A	A*31:01_comp_2	86	0.00581395	86	0	0.439369
HLA-A	A*31:01_comp_4	86	0.00581395	86	0	0.260717
HLA-A	A*31:01_comp_5	86	0	86	0.00581395	0.15621
HLA-A	A*31:01_comp_6	86	0.00581395	86	0	0.507725
HLA-A	A*32:01	86	0.0290698	86	0.0523256	0.108475
HLA-A	A*32:01_comp	86	0.00581395	86	0.00581395	0.995369
HLA-A	A*33:01	86	0.0116279	86	0.00581395	0.347578
HLA-A	A*33:03	86	0.00581395	86	0	0.25785
HLA-A	A*33:191	86	0.0116279	86	0	0.12881
HLA-A	A*34:02	86	0	86	0.00581395	0.281833
HLA-A	A*68:01	86	0.0116279	86	0.0348837	0.132273
HLA-A	A*68:01_comp	86	0.00581395	86	0	0.411933
HLA-A	A*68:02	86	0.0174419	86	0.0116279	0.39569
HLA-A	A*69:01	86	0.00581395	86	0	0.466331
HLA-A	A*74:01	86	0.00581395	86	0	0.451192
HLA-A	newprot_1	86	0.00581395	86	0.00581395	0.956275
HLA-A	newprot_2	86	0	86	0.00581395	0.450163
HLA-A	newprot_3	86	0	86	0.00581395	0.403559
HLA-A	newprot_4	86	0	86	0.00581395	0.197691
HLA-A	newprot_7	86	0.00581395	86	0	0.414533
HLA-B	B*07:02	86	0.0406977	86	0.0872093	0.04496
HLA-B	B*07:05	86	0.00581395	86	0.00581395	0.73206
HLA-B	B*08:01	86	0.0697674	86	0.0697674	0.703634
HLA-B	B*13:01	86	0	86	0.00581395	0.156519
HLA-B	B*13:02	86	0.0174419	86	0.00581395	0.415277
HLA-B	B*14:01	86	0	86	0.0174419	0.082355
HLA-B	B*14:02	86	0.0465116	86	0.0348837	0.594178
HLA-B	B*15:01	86	0.0174419	86	0.0174419	0.833528
HLA-B	B*15:03	86	0.00581395	86	0	0.208267
HLA-B	B*15:04	86	0.00581395	86	0.0116279	0.945901
HLA-B	B*15:10	86	0	86	0.0116279	0.501823
HLA-B	B*15:17	86	0.0116279	86	0.0232558	0.519797
HLA-B	B*15:18	86	0	86	0.0116279	0.025
HLA-B	B*18:01	86	0.0639535	86	0.0697674	0.801447
HLA-B	B*27:02	86	0	86	0.00581395	0.438908
HLA-B	B*27:05	86	0.0116279	86	0.0116279	0.886036
HLA-B	B*35:01	86	0.0581395	86	0.0755814	0.60738
HLA-B	B*35:02	86	0.0290698	86	0.0232558	0.8598
HLA-B	B*35:03	86	0.0116279	86	0.0348837	0.348327
HLA-B	B*35:08	86	0.0290698	86	0.00581395	0.221461
HLA-B	B*37:01	86	0.00581395	86	0.0232558	0.275062
HLA-B	B*38:01	86	0.0232558	86	0.0174419	0.818542
HLA-B	B*39:01	86	0.0232558	86	0	0.019364
HLA-B	B*39:05	86	0	86	0.00581395	0.168795
HLA-B	B*39:06	86	0.0116279	86	0.00581395	0.874779
HLA-B	B*39:13	86	0	86	0.0116279	0.419526
HLA-B	B*39:24	86	0.00581395	86	0	0.490702
HLA-B	B*40:01	86	0.0232558	86	0.0290698	0.693133
HLA-B	B*40:02	86	0.0232558	86	0.00581395	0.272632
HLA-B	B*40:04	86	0.00581395	86	0	0.105515
HLA-B	B*41:01	86	0.0116279	86	0.0116279	0.83502
HLA-B	B*42:01	86	0.00581395	86	0.00581395	0.886059
HLA-B	B*44:02	86	0.0406977	86	0.0465116	0.600443
HLA-B	B*44:02_comp	86	0.0116279	86	0.00581395	0.923851
HLA-B	B*44:03	86	0.0930233	86	0.0523256	0.103153
HLA-B	B*44:03_comp	86	0.00581395	86	0	0.505233
HLA-B	B*44:05	86	0.0174419	86	0.00581395	0.300374
HLA-B	B*44:254	86	0	86	0.00581395	0.403559
HLA-B	B*44:27	86	0	86	0.00581395	0.402412
HLA-B	B*45:01	86	0.0232558	86	0	0.036519
HLA-B	B*48:01	86	0.00581395	86	0	0.25785
HLA-B	B*48:02	86	0	86	0.0116279	0.311738
HLA-B	B*49:01	86	0.0465116	86	0.0232558	0.27521
HLA-B	B*50:01	86	0.0232558	86	0	0.039892
HLA-B	B*50:02	86	0.0116279	86	0.0116279	0.8442
HLA-B	B*51:01	86	0.0639535	86	0.0697674	0.807152
HLA-B	B*51:08	86	0.00581395	86	0.0116279	0.460673
HLA-B	B*52:01	86	0.00581395	86	0.0232558	0.128912
HLA-B	B*52:06	86	0.00581395	86	0	0.497893
HLA-B	B*53:01	86	0.0116279	86	0.0232558	0.188175
HLA-B	B*55:01	86	0.00581395	86	0.00581395	0.92631
HLA-B	B*56:01	86	0	86	0.00581395	0.176541
HLA-B	B*57:01	86	0.0290698	86	0.0232558	0.9817
HLA-B	B*57:01_comp	86	0.00581395	86	0	0.194014
HLA-B	B*57:03	86	0.00581395	86	0.00581395	0.568018
HLA-B	B*58:01	86	0.0174419	86	0.00581395	0.3669
HLA-B	B*82:01	86	0	86	0.00581395	0.526477
HLA-B	newprot_1	86	0	86	0.00581395	0.658605
HLA-C	C*01:02	86	0.00581395	85	0.0235294	0.167493
HLA-C	C*02:02	86	0.0813953	85	0.0529412	0.282697
HLA-C	C*02:10	86	0.00581395	85	0	0.208287
HLA-C	C*03:02	86	0.00581395	85	0.00588235	0.89978
HLA-C	C*03:03	86	0.0232558	85	0.0294118	0.706246
HLA-C	C*03:03_comp	86	0	85	0.00588235	0.459969
HLA-C	C*03:04	86	0.0406977	85	0.0470588	0.939078
HLA-C	C*04:01	86	0.162791	85	0.176471	0.611927
HLA-C	C*04:03	86	0	85	0.00588235	0.149978
HLA-C	C*04:328	86	0.00581395	85	0.00588235	0.959931
HLA-C	C*05:01	86	0.0639535	85	0.0764706	0.510678
HLA-C	C*05:01_comp	86	0.00581395	85	0	0.20053
HLA-C	C*05:01_comp_3	86	0.00581395	85	0	0.444054
HLA-C	C*05:112	86	0	85	0.00588235	0.399099
HLA-C	C*05:53	86	0.00581395	85	0	0.450678
HLA-C	C*06:02	86	0.0930233	85	0.0588235	0.174139
HLA-C	C*07:01	86	0.168605	85	0.147059	0.467296
HLA-C	C*07:02	86	0.0465116	85	0.1	0.041336
HLA-C	C*07:04	86	0	85	0.0117647	0.057577
HLA-C	C*07:18	86	0.0116279	85	0.00588235	0.589366
HLA-C	C*08:02	86	0.0523256	85	0.0411765	0.645579
HLA-C	C*08:03	86	0.0116279	85	0	0.229706
HLA-C	C*12:02	86	0.00581395	85	0.0117647	0.361115
HLA-C	C*12:03	86	0.0755814	85	0.0352941	0.085137
HLA-C	C*14:02	86	0.0116279	85	0.0235294	0.452493
HLA-C	C*14:03	86	0.00581395	85	0	0.251937
HLA-C	C*15:02	86	0.0174419	85	0.0411765	0.15463
HLA-C	C*15:05	86	0.0116279	85	0.0117647	0.986224
HLA-C	C*15:13	86	0.00581395	85	0	0.49745
HLA-C	C*16:01	86	0.0523256	85	0.0411765	0.492866
HLA-C	C*16:02	86	0.00581395	85	0.0117647	0.451583
HLA-C	C*17:01	86	0.0116279	85	0.0117647	0.945131
HLA-C	C*17:01_comp	86	0	85	0.00588235	0.170804
HLA-C	C*18:02	86	0	85	0.00588235	0.64851
HLA-DMA	DMA*01:01	86	0.837209	86	0.837209	0.8695
HLA-DMA	DMA*01:02	86	0.116279	86	0.122093	0.75064
HLA-DMA	DMA*01:03	86	0.0174419	86	0.0232558	0.536644
HLA-DMA	DMA*01:04	86	0.0290698	86	0.0174419	0.392329
HLA-DMB	DMB*01:01	86	0.738372	86	0.709302	0.629419
HLA-DMB	DMB*01:02	86	0.0174419	86	0.0406977	0.187622
HLA-DMB	DMB*01:02_comp_2	86	0	86	0.00581395	0.252751
HLA-DMB	DMB*01:03	86	0.203488	86	0.215116	0.974889
HLA-DMB	DMB*01:04	86	0.0232558	86	0.0116279	0.432109
HLA-DMB	DMB*01:07	86	0.0174419	86	0.0174419	0.845823
HLA-DOA	DOA*01:01	86	0.97093	86	0.976744	0.586067
HLA-DOA	DOA*01:02	86	0.00581395	86	0	0.185234
HLA-DOA	newprot_1	86	0.00581395	86	0.0116279	0.615512
HLA-DOA	newprot_2	86	0	86	0.00581395	0.504865
HLA-DOA	newprot_3	86	0	86	0.00581395	0.406622
HLA-DOA	newprot_4	86	0.0174419	86	0	0.12529
HLA-DOB	DOB*01:01	86	0.825581	86	0.813953	0.798074
HLA-DOB	DOB*01:02	86	0.00581395	86	0.0406977	0.00373
HLA-DOB	DOB*01:03	86	0.0465116	86	0.0639535	0.673311
HLA-DOB	DOB*01:04	86	0.0755814	86	0.0581395	0.449473
HLA-DOB	DOB*01:05	86	0.0465116	86	0.0174419	0.100432
HLA-DOB	newprot_1	86	0	86	0.00581395	0.424706
HLA-DPA1	DPA1*01:03	86	0.784884	86	0.732558	0.41124
HLA-DPA1	DPA1*01:04	86	0.00581395	86	0	0.511186
HLA-DPA1	DPA1*02:01	86	0.162791	86	0.197674	0.606107
HLA-DPA1	DPA1*02:02	86	0.0290698	86	0.0523256	0.409918
HLA-DPA1	DPA1*02:07	86	0.00581395	86	0.00581395	0.738821
HLA-DPA1	DPA1*03:01	86	0.0116279	86	0.00581395	0.965979
HLA-DPA1	newprot_1	86	0	86	0.00581395	0.48191
HLA-DPB1	DPB1*01:01	86	0.0348837	86	0.110465	0.034397
HLA-DPB1	DPB1*01:01_comp_2	86	0.00581395	86	0	0.482469
HLA-DPB1	DPB1*02:01	86	0.162791	86	0.203488	0.249714
HLA-DPB1	DPB1*02:02	86	0.0116279	86	0.00581395	0.538044
HLA-DPB1	DPB1*03:01	86	0.0523256	86	0.0465116	0.763915
HLA-DPB1	DPB1*03:01_comp	86	0.00581395	86	0	0.50637
HLA-DPB1	DPB1*04:01	86	0.296512	86	0.354651	0.255623
HLA-DPB1	DPB1*04:02	86	0.162791	86	0.0813953	0.036309
HLA-DPB1	DPB1*05:01	86	0.0232558	86	0	0.038017
HLA-DPB1	DPB1*06:01	86	0.0232558	86	0.00581395	0.240041
HLA-DPB1	DPB1*09:01	86	0	86	0.00581395	0.478976
HLA-DPB1	DPB1*104:01	86	0.0290698	86	0.0232558	0.821145
HLA-DPB1	DPB1*105:01	86	0.0116279	86	0.0116279	0.624906
HLA-DPB1	DPB1*10:01	86	0.0174419	86	0.0174419	0.964831
HLA-DPB1	DPB1*10:01_comp	86	0	86	0.00581395	0.252751
HLA-DPB1	DPB1*11:01	86	0.0116279	86	0.00581395	0.360996
HLA-DPB1	DPB1*124:01	86	0.00581395	86	0.00581395	0.95311
HLA-DPB1	DPB1*126:01	86	0	86	0.00581395	0.528927
HLA-DPB1	DPB1*131:01	86	0.00581395	86	0.00581395	0.736877
HLA-DPB1	DPB1*13:01	86	0.0232558	86	0.0348837	0.687152
HLA-DPB1	DPB1*14:01	86	0.0465116	86	0.0290698	0.310984
HLA-DPB1	DPB1*15:01	86	0.0174419	86	0	0.110494
HLA-DPB1	DPB1*16:01	86	0.0116279	86	0	0.022394
HLA-DPB1	DPB1*17:01	86	0.0174419	86	0.0232558	0.510892
HLA-DPB1	DPB1*19:01	86	0.00581395	86	0	0.185234
HLA-DPB1	DPB1*20:01	86	0.00581395	86	0	0.503839
HLA-DPB1	DPB1*23:01	86	0.0116279	86	0.0116279	0.949582
HLA-DPB1	DPB1*701:01	86	0	86	0.00581395	0.172041
HLA-DRA	DRA*01:01	86	0.69186	86	0.69186	0.975154
HLA-DRA	DRA*01:02	86	0.302326	86	0.296512	0.871209
HLA-DRA	DRA*01:02_comp	86	0.00581395	86	0.0116279	0.341767
HLA-DRB1	DRB1*01:01	86	0.0290698	86	0.0755814	0.23068
HLA-DRB1	DRB1*01:02	86	0.0523256	86	0.0465116	0.572162
HLA-DRB1	DRB1*01:03	86	0.00581395	86	0	0.16467
HLA-DRB1	DRB1*03:01	86	0.0872093	86	0.122093	0.404451
HLA-DRB1	DRB1*03:01_comp	86	0	86	0.00581395	0.410418
HLA-DRB1	DRB1*03:01_comp_3	86	0	86	0.00581395	0.40876
HLA-DRB1	DRB1*03:02	86	0.00581395	86	0.00581395	0.871811
HLA-DRB1	DRB1*04:01	86	0	86	0.00581395	0.176541
HLA-DRB1	DRB1*04:01_comp	86	0.00581395	86	0.0406977	0.012634
HLA-DRB1	DRB1*04:02	86	0.0348837	86	0.0116279	0.402412
HLA-DRB1	DRB1*04:03	86	0.00581395	86	0.0116279	0.822858
HLA-DRB1	DRB1*04:04	86	0.0174419	86	0.00581395	0.426645
HLA-DRB1	DRB1*04:04_comp	86	0.0116279	86	0.00581395	0.709038
HLA-DRB1	DRB1*04:05	86	0.0174419	86	0.0174419	0.74215
HLA-DRB1	DRB1*04:06	86	0.00581395	86	0	0.50637
HLA-DRB1	DRB1*04:07	86	0.00581395	86	0.0116279	0.306427
HLA-DRB1	DRB1*04:08	86	0	86	0.00581395	0.15621
HLA-DRB1	DRB1*04:09	86	0	86	0.00581395	0.424706
HLA-DRB1	DRB1*04:11	86	0.0116279	86	0.0174419	0.550558
HLA-DRB1	DRB1*07:01	86	0.110465	86	0.0581395	0.110644
HLA-DRB1	DRB1*07:01_comp	86	0.0581395	86	0.0348837	0.183425
HLA-DRB1	DRB1*08:01	86	0.0406977	86	0.00581395	0.0132
HLA-DRB1	DRB1*08:02	86	0	86	0.0290698	0.064892
HLA-DRB1	DRB1*08:04	86	0	86	0.00581395	0.182348
HLA-DRB1	DRB1*08:04_comp	86	0	86	0.00581395	0.21492
HLA-DRB1	DRB1*08:07	86	0.00581395	86	0	0.497893
HLA-DRB1	DRB1*09:01	86	0.0116279	86	0.0174419	0.811006
HLA-DRB1	DRB1*09:06	86	0	86	0.00581395	0.509918
HLA-DRB1	DRB1*10:01	86	0.00581395	86	0.0232558	0.199406
HLA-DRB1	DRB1*11:01	86	0.0930233	86	0.0639535	0.70461
HLA-DRB1	DRB1*11:01_comp	86	0.00581395	86	0.00581395	0.988938
HLA-DRB1	DRB1*11:02	86	0.00581395	86	0	0.419337
HLA-DRB1	DRB1*11:03	86	0.00581395	86	0.0116279	0.67951
HLA-DRB1	DRB1*11:04	86	0.0639535	86	0.0406977	0.559892
HLA-DRB1	DRB1*11:04_comp	86	0.00581395	86	0	0.505835
HLA-DRB1	DRB1*12:01	86	0.0116279	86	0.0116279	0.789108
HLA-DRB1	DRB1*13:01	86	0.0348837	86	0.0523256	0.487115
HLA-DRB1	DRB1*13:01_comp	86	0.00581395	86	0.00581395	0.914675
HLA-DRB1	DRB1*13:02	86	0.0465116	86	0.0406977	0.891522
HLA-DRB1	DRB1*13:02_comp	86	0.0116279	86	0.00581395	0.710919
HLA-DRB1	DRB1*13:03	86	0.00581395	86	0.0232558	0.0215
HLA-DRB1	DRB1*13:05	86	0	86	0.00581395	0.450163
HLA-DRB1	DRB1*14:01	86	0.00581395	86	0	0.435216
HLA-DRB1	DRB1*14:01_comp_2	86	0.00581395	86	0.00581395	0.923225
HLA-DRB1	DRB1*14:02	86	0.0174419	86	0	0.0122
HLA-DRB1	DRB1*14:02_comp	86	0.00581395	86	0	0.47588
HLA-DRB1	DRB1*14:54	86	0.0348837	86	0.0348837	0.903317
HLA-DRB1	DRB1*15:01	86	0.0697674	86	0.0581395	0.6948
HLA-DRB1	DRB1*15:02	86	0	86	0.0116279	0.106596
HLA-DRB1	DRB1*15:03	86	0.00581395	86	0.0116279	0.750469
HLA-DRB1	DRB1*16:01	86	0.00581395	86	0.00581395	0.967416
HLA-DRB1	DRB1*16:02	86	0.00581395	86	0.0116279	0.592156
HLA-DRB1	DRB1*16:15	86	0.00581395	86	0	0.505835
HLA-DRB1	newprot_10	86	0.00581395	86	0	0.2037
HLA-DRB1	newprot_2	86	0.00581395	86	0	0.2103
HLA-DRB1	newprot_3	86	0	86	0.00581395	0.403559
HLA-E	E*01:01	86	0.587209	86	0.523256	0.277592
HLA-E	E*01:03	86	0.401163	86	0.453488	0.316523
HLA-E	E*01:05	86	0.00581395	86	0	0.451192
HLA-E	E*01:06	86	0	86	0.0232558	0.11352
HLA-E	E*01:11	86	0.00581395	86	0	0.185234
HLA-F	F*01:01	86	0.854651	86	0.825581	0.369017
HLA-F	F*01:03	86	0.139535	86	0.151163	0.572877
HLA-F	F*01:04	86	0.00581395	86	0.0174419	0.329892
HLA-F	newprot_3	86	0	86	0.00581395	0.576671
HLA-G	G*01:01	86	0.72093	86	0.77907	0.117335
HLA-G	G*01:01_comp	86	0	86	0.00581395	0.466312
HLA-G	G*01:03	86	0.0581395	86	0.0406977	0.415121
HLA-G	G*01:04	86	0.156977	86	0.116279	0.130108
HLA-G	G*01:05N	86	0.0232558	86	0.00581395	0.198737
HLA-G	G*01:06	86	0.0406977	86	0.0523256	0.411366
MICA	MICA*001	86	0.0348837	86	0.0232558	0.474894
MICA	MICA*002:01	86	0.156977	86	0.139535	0.6845
MICA	MICA*004:01	86	0.180233	86	0.0988372	0.03741
MICA	MICA*006	86	0.00581395	86	0.0116279	0.337547
MICA	MICA*007:01	86	0.0232558	86	0.0232558	0.866883
MICA	MICA*008:01	86	0.244186	86	0.343023	0.078217
MICA	MICA*009:01	86	0.116279	86	0.116279	0.980076
MICA	MICA*010:01	86	0.0232558	86	0.0348837	0.586918
MICA	MICA*011:01	86	0.0174419	86	0.0232558	0.535415
MICA	MICA*012:01	86	0.00581395	86	0.0116279	0.389061
MICA	MICA*015	86	0.00581395	86	0	0.353201
MICA	MICA*016	86	0.0523256	86	0.0406977	0.773081
MICA	MICA*017	86	0.0348837	86	0.0232558	0.657781
MICA	MICA*018:01	86	0.0290698	86	0.0406977	0.672426
MICA	MICA*019:01	86	0	86	0.0232558	0.01675
MICA	MICA*027:01	86	0.0290698	86	0.00581395	0.094619
MICA	MICA*043	86	0	86	0.00581395	0.526477
MICA	MICA*045:01	86	0	86	0.00581395	0.156519
MICA	MICA*049:01	86	0.00581395	86	0.0116279	0.939884
MICA	MICA*089	86	0	86	0.00581395	0.658605
MICA	newprot_3	86	0.00581395	86	0	0.490702
MICA	newprot_4	86	0.00581395	86	0	0.181009
MICA	newprot_5	86	0.0174419	86	0.0116279	0.717116
MICA	newprot_6	86	0.00581395	86	0	0.194014
MICB	MICB*002:01	86	0.156977	86	0.180233	0.493033
MICB	MICB*003:01	86	0.0523256	86	0.0174419	0.13594
MICB	MICB*004:01	86	0.0813953	86	0.209302	0.00143
MICB	MICB*005:01	86	0.569767	86	0.459302	0.027523
MICB	MICB*008:01	86	0.0755814	86	0.0755814	0.894394
MICB	MICB*009:01N	86	0.00581395	86	0.0116279	0.648671
MICB	MICB*013:01	86	0.0116279	86	0.0232558	0.429275
MICB	MICB*014:01	86	0.0232558	86	0.00581395	0.207446
MICB	MICB*024:01	86	0.00581395	86	0.00581395	0.581122
MICB	MICB*028	86	0.00581395	86	0	0.482469
MICB	MICB*031:01	86	0.00581395	86	0.00581395	0.66063
MICB	newprot_1	86	0.00581395	86	0	0.414533
MICB	newprot_2	86	0	86	0.00581395	0.182348
TAP1	TAP1*01:01	86	0.80814	86	0.77907	0.486979
TAP1	TAP1*02:01	86	0.0988372	86	0.0930233	0.744417
TAP1	TAP1*03:01	86	0.0174419	86	0.0290698	0.37572
TAP1	newprot_2	86	0.00581395	86	0.0116279	0.392048
TAP1	newprot_4	86	0.00581395	86	0.00581395	0.871811
TAP1	newprot_5	86	0.0348837	86	0.0174419	0.38843
TAP1	newprot_6	86	0.00581395	86	0.0116279	0.83028
TAP1	newprot_8	86	0.0116279	86	0.0116279	0.994553
TAP1	newprot_9	86	0.0116279	86	0.0406977	0.091623
TAP2	TAP2*01:01	86	0.47093	86	0.505814	0.694666
TAP2	TAP2*01:01_comp	86	0	86	0.0174419	0.203615
TAP2	TAP2*01:02	86	0.0116279	86	0.0523256	0.209025
TAP2	TAP2*01:03	86	0.0755814	86	0.0523256	0.686229
TAP2	TAP2*01:04	86	0.0232558	86	0.0523256	0.17147
TAP2	TAP2*02:01	86	0.27907	86	0.209302	0.227233
TAP2	newprot_1	86	0.00581395	86	0	0.50682
TAP2	newprot_10	86	0.00581395	86	0	0.387898
TAP2	newprot_11	86	0.0290698	86	0.0290698	0.943981
TAP2	newprot_12	86	0.00581395	86	0	0.478934
TAP2	newprot_2	86	0.0174419	86	0.00581395	0.210908
TAP2	newprot_3	86	0.0755814	86	0.0755814	0.862902
KIR2DL1	KIR2DL1*001	86	0.0290698	86	0.0232558	0.522595
KIR2DL1	KIR2DL1*002	86	0.19186	86	0.238372	0.343468
KIR2DL1	KIR2DL1*003	86	0.325581	86	0.296512	0.478764
KIR2DL1	KIR2DL1*004	86	0.0348837	86	0.0290698	0.568567
KIR2DL1	KIR2DL1*006	86	0.00581395	86	0.0116279	0.543107
KIR2DL1	KIR2DL1*007	86	0.00581395	86	0.0174419	0.099279
KIR2DL1	KIR2DL1*010	86	0	86	0.00581395	0.181768
KIR2DL1	KIR2DL1*012	86	0.0116279	86	0.0116279	0.289129
KIR2DL1	KIR2DL1*034	86	0.0930233	86	0.0581395	0.326422
KIR2DL1	KIR2DL1*035	86	0.0581395	86	0.0406977	0.448444
KIR2DL1	KIR2DL1*013N	86	0	86	0	0.36854
KIR2DL1	KIR2DL1*014	86	0	86	0	0.355525
KIR2DL1	KIR2DL1*032N	86	0	86	0	0.40876
KIR2DL1	KIR2DL1*013N_comp_1	86	0	86	0	0.171602
KIR2DL1	KIR2DL1*013N_comp_2	86	0	86	0	0.245933
KIR2DL1	null	86	0.203488	86	0.22093	0.627613
KIR2DL1	unknown_11	86	0	86	0.00581395	0.427033
KIR2DL1	unknown_12	86	0.00581395	86	0	0.507725
KIR2DL1	unknown_14	86	0.00581395	86	0	0.372699
KIR2DL1	unknown_16	86	0.0290698	86	0.0232558	0.749654
KIR2DL1	unknown_17	86	0	86	0.00581395	0.404223
KIR2DL1	unknown_2	86	0	86	0.00581395	0.419427
KIR2DL1	unknown_21	86	0.00581395	86	0	0.470031
KIR2DL1	unknown_22	86	0	86	0.00581395	0.424415
KIR2DL1	unknown_23	86	0	86	0.00581395	0.281833
KIR2DL1	unknown_27	86	0.00581395	86	0	0.466331
KIR2DL1	unknown_28	86	0.00581395	86	0	0.511186
KIR2DL1	unknown_3	86	0.0116279	86	0	0.327215
KIR2DL1	unknown_6	86	0.00581395	86	0	0.185234
KIR2DL1	unknown_8	86	0	86	0.00581395	0.54505
KIR2DL2	KIR2DL2*001	86	0.226744	86	0.197674	0.537629
KIR2DL2	KIR2DL2*003	86	0.0930233	86	0.151163	0.08715
KIR2DL2	null	86	0.651163	86	0.639535	0.75885
KIR2DL2	unknown_1	86	0.0290698	86	0.0116279	0.245859
KIR2DL3	KIR2DL3*001	86	0.372093	86	0.325581	0.346067
KIR2DL3	KIR2DL3*002	86	0.174419	86	0.186047	0.710999
KIR2DL3	KIR2DL3*005	86	0.0348837	86	0.0465116	0.655789
KIR2DL3	KIR2DL3*006	86	0.00581395	86	0.00581395	0.636219
KIR2DL3	KIR2DL3*019	86	0.00581395	86	0	0.28334
KIR2DL3	null	86	0.360465	86	0.366279	0.807599
KIR2DL3	unknown_10	86	0	86	0.0174419	0.109155
KIR2DL3	unknown_11	86	0	86	0.00581395	0.47894
KIR2DL3	unknown_12	86	0.00581395	86	0.00581395	0.684636
KIR2DL3	unknown_14	86	0	86	0.00581395	0.426332
KIR2DL3	unknown_19	86	0.0174419	86	0.0290698	0.736313
KIR2DL3	unknown_20	86	0	86	0.00581395	0.658605
KIR2DL3	unknown_21	86	0.0116279	86	0	0.23178
KIR2DL3	unknown_5	86	0.00581395	86	0	0.198967
KIR2DL3	unknown_9	86	0.00581395	86	0	0.40243
KIR2DL4	KIR2DL4*001	86	0.215116	86	0.244186	0.687872
KIR2DL4	KIR2DL4*002	86	0.0116279	86	0	0.290751
KIR2DL4	KIR2DL4*005	86	0.215116	86	0.273256	0.19511
KIR2DL4	KIR2DL4*006	86	0.0465116	86	0.0348837	0.666315
KIR2DL4	KIR2DL4*008	86	0.354651	86	0.319767	0.452612
KIR2DL4	KIR2DL4*010	86	0	86	0.00581395	0.21855
KIR2DL4	KIR2DL4*011	86	0.110465	86	0.0639535	0.135058
KIR2DL4	KIR2DL4*012	86	0.00581395	86	0.00581395	0.962736
KIR2DL4	KIR2DL4*022	86	0	86	0.00581395	0.21492
KIR2DL4	KIR2DL4*048	86	0	86	0.00581395	0.180925
KIR2DL4	null	86	0.0290698	86	0.0406977	0.450693
KIR2DL4	unknown_3	86	0.00581395	86	0	0.106004
KIR2DL4	unknown_4	86	0.00581395	86	0	0.372699
KIR2DS1	KIR2DS1*002	86	0.238372	86	0.25	0.523607
KIR2DS1	null	86	0.761628	86	0.75	0.523607
KIR2DS2	KIR2DS2*001	86	0.354651	86	0.348837	0.972379
KIR2DS2	KIR2DS2*002	86	0.00581395	86	0.00581395	0.90895
KIR2DS2	null	86	0.633721	86	0.627907	0.745256
KIR2DS2	unknown_1	86	0	86	0.0116279	0.181768
KIR2DS2	unknown_2	86	0.00581395	86	0	0.466331
KIR2DS2	unknown_3	86	0	86	0.00581395	0.252751
KIR2DS3	KIR2DS3*001	86	0.209302	86	0.180233	0.468498
KIR2DS3	KIR2DS3*002	86	0.0290698	86	0.0174419	0.408607
KIR2DS3	KIR2DS3*003N	86	0.0232558	86	0.00581395	0.20386
KIR2DS3	KIR2DS3*022	86	0	86	0.00581395	0.252751
KIR2DS3	null	86	0.738372	86	0.790698	0.282352
KIR2DS4	KIR2DS4*001	86	0.180233	86	0.22093	0.567723
KIR2DS4	KIR2DS4*003	86	0.22093	86	0.244186	0.681869
KIR2DS4	KIR2DS4*004	86	0.0465116	86	0.0406977	0.91187
KIR2DS4	KIR2DS4*006	86	0.180233	86	0.116279	0.125745
KIR2DS4	KIR2DS4*010	86	0.0988372	86	0.0755814	0.596472
KIR2DS4	KIR2DS4*009	86	0	86	0	0.962736
KIR2DS4	null	86	0.261628	86	0.296512	0.405472
KIR2DS4	unknown_2	86	0.00581395	86	0	0.452533
KIR3DL1	KIR3DL1*001	86	0.162791	86	0.19186	0.578297
KIR3DL1	KIR3DL1*002	86	0.116279	86	0.104651	0.502608
KIR3DL1	KIR3DL1*004	86	0.156977	86	0.104651	0.174709
KIR3DL1	KIR3DL1*005	86	0.104651	86	0.0639535	0.354423
KIR3DL1	KIR3DL1*007	86	0.0406977	86	0.0348837	0.781783
KIR3DL1	KIR3DL1*008	86	0.0406977	86	0.0465116	0.81802
KIR3DL1	KIR3DL1*015	86	0.0581395	86	0.0581395	0.730998
KIR3DL1	KIR3DL1*017	86	0	86	0.0116279	0.085549
KIR3DL1	KIR3DL1*019	86	0.0174419	86	0.00581395	0.200097
KIR3DL1	KIR3DL1*020	86	0	86	0.0116279	0.112212
KIR3DL1	KIR3DL1*022	86	0.00581395	86	0.00581395	0.962736
KIR3DL1	KIR3DL1*025	86	0	86	0.00581395	0.500381
KIR3DL1	KIR3DL1*029	86	0.00581395	86	0.00581395	0.681152
KIR3DL1	KIR3DL1*031	86	0	86	0.0116279	0.244491
KIR3DL1	KIR3DL1*033	86	0	86	0.0116279	0.10016
KIR3DL1	KIR3DL1*052	86	0.00581395	86	0	0.478934
KIR3DL1	KIR3DL1*053	86	0	86	0.00581395	0.504865
KIR3DL1	KIR3DL1*075	86	0.0116279	86	0.00581395	0.524393
KIR3DL1	KIR3DL1*109	86	0	86	0.00581395	0.526527
KIR3DL1	null	86	0.244186	86	0.27907	0.433532
KIR3DL1	unknown_1	86	0.00581395	86	0	0.411933
KIR3DL1	unknown_10	86	0	86	0.0116279	0.181768
KIR3DL1	unknown_13	86	0	86	0.00581395	0.180925
KIR3DL1	unknown_14	86	0.00581395	86	0	0.16467
KIR3DL1	unknown_15	86	0.00581395	86	0	0.409949
KIR3DL1	unknown_5	86	0	86	0.00581395	0.406622
KIR3DL1	unknown_6	86	0.00581395	86	0	0.067403
KIR3DL1	unknown_7	86	0.00581395	86	0	0.414533
KIR3DL1	unknown_8	86	0	86	0.00581395	0.553608
KIR3DL2	KIR3DL2*001	86	0.244186	86	0.255814	0.644548
KIR3DL2	KIR3DL2*002	86	0.180233	86	0.174419	0.677244
KIR3DL2	KIR3DL2*003	86	0.0930233	86	0.0813953	0.583089
KIR3DL2	KIR3DL2*005	86	0.0872093	86	0.0523256	0.219237
KIR3DL2	KIR3DL2*006	86	0.0755814	86	0.0406977	0.337904
KIR3DL2	KIR3DL2*007	86	0.174419	86	0.238372	0.202467
KIR3DL2	KIR3DL2*009	86	0.0697674	86	0.0639535	0.669143
KIR3DL2	KIR3DL2*010	86	0	86	0.0174419	0.082343
KIR3DL2	KIR3DL2*011	86	0.00581395	86	0	0.16467
KIR3DL2	KIR3DL2*013	86	0	86	0.0116279	0.22856
KIR3DL2	KIR3DL2*018	86	0.00581395	86	0.0116279	0.525499
KIR3DL2	KIR3DL2*019	86	0.0116279	86	0.00581395	0.717233
KIR3DL2	KIR3DL2*112	86	0	86	0.00581395	0.39902
KIR3DL2	null	86	0.00581395	86	0	0.411933
KIR3DL2	unknown_2	86	0.00581395	86	0	0.508027
KIR3DL3	KIR3DL3*001	86	0.104651	86	0.156977	0.0646
KIR3DL3	KIR3DL3*002	86	0.0813953	86	0.110465	0.45377
KIR3DL3	KIR3DL3*003	86	0.168605	86	0.151163	0.456735
KIR3DL3	KIR3DL3*004	86	0.0232558	86	0.0348837	0.586443
KIR3DL3	KIR3DL3*005	86	0.00581395	86	0.00581395	0.636219
KIR3DL3	KIR3DL3*006	86	0.0406977	86	0.0232558	0.665354
KIR3DL3	KIR3DL3*007	86	0.0348837	86	0.0290698	0.862869
KIR3DL3	KIR3DL3*008	86	0.0232558	86	0.0116279	0.573852
KIR3DL3	KIR3DL3*009	86	0.127907	86	0.139535	0.808418
KIR3DL3	KIR3DL3*010	86	0.0406977	86	0.0116279	0.036151
KIR3DL3	KIR3DL3*011	86	0	86	0.00581395	0.181768
KIR3DL3	KIR3DL3*012	86	0.00581395	86	0	0.411933
KIR3DL3	KIR3DL3*013	86	0.0930233	86	0.0755814	0.315861
KIR3DL3	KIR3DL3*014	86	0.116279	86	0.0813953	0.43598
KIR3DL3	KIR3DL3*015	86	0.0523256	86	0.0232558	0.13804
KIR3DL3	KIR3DL3*016	86	0.0116279	86	0.00581395	0.708541
KIR3DL3	KIR3DL3*017	86	0.00581395	86	0.0174419	0.679509
KIR3DL3	KIR3DL3*020	86	0.0116279	86	0.00581395	0.7506
KIR3DL3	KIR3DL3*025	86	0.00581395	86	0.0116279	0.781334
KIR3DL3	KIR3DL3*027	86	0.0290698	86	0.0174419	0.583861
KIR3DL3	KIR3DL3*028	86	0.00581395	86	0.0232558	0.11429
KIR3DL3	KIR3DL3*030	86	0.00581395	86	0	0.503839
KIR3DL3	KIR3DL3*032	86	0	86	0.0174419	0.029
KIR3DL3	KIR3DL3*035	86	0	86	0.0116279	0.09511
KIR3DL3	KIR3DL3*036	86	0	86	0.00581395	0.162197
KIR3DL3	KIR3DL3*056	86	0	86	0.00581395	0.710304
KIR3DL3	KIR3DL3*081	86	0	86	0.00581395	0.147561
KIR3DL3	unknown_2	86	0	86	0.00581395	0.174627
KIR3DL3	unknown_3	86	0	86	0.00581395	0.69284
KIR3DL3	unknown_4	86	0.00581395	86	0	0.507523
KIR3DS1	KIR3DS1*013	86	0.244186	86	0.267442	0.545393
KIR3DS1	null	86	0.755814	86	0.732558	0.545393
LAIR1	unknown_1	86	0.00581395	86	0	0.19029
LAIR1	unknown_10	86	0.843023	86	0.901163	0.131923
LAIR1	unknown_2	86	0.00581395	86	0.00581395	0.510038
LAIR1	unknown_3	86	0.00581395	86	0	0.25785
LAIR1	unknown_6	86	0.00581395	86	0.00581395	0.637712
LAIR1	unknown_7	86	0.0116279	86	0	0.172944
LAIR1	unknown_8	86	0.122093	86	0.0872093	0.35465
LAIR2	unknown_1	86	0.0755814	86	0.0406977	0.121423
LAIR2	unknown_3	86	0.0523256	86	0.0639535	0.764207
LAIR2	unknown_4	86	0	86	0.00581395	0.2092
LAIR2	unknown_5	86	0.843023	86	0.883721	0.164367
LAIR2	unknown_6	86	0.00581395	86	0	0.439369
LAIR2	unknown_7	86	0.0174419	86	0	0.1954
LAIR2	unknown_8	86	0.00581395	86	0.00581395	0.464768
LILRB1	unknown_1	86	0.00581395	86	0.0116279	0.44281
LILRB1	unknown_10	86	0.168605	86	0.145349	0.410535
LILRB1	unknown_11	86	0.00581395	86	0.00581395	0.700933
LILRB1	unknown_12	86	0	86	0.00581395	0.528927
LILRB1	unknown_13	86	0	86	0.00581395	0.175161
LILRB1	unknown_14	86	0.133721	86	0.0697674	0.056642
LILRB1	unknown_15	86	0.00581395	86	0	0.067403
LILRB1	unknown_16	86	0.0290698	86	0.00581395	0.266507
LILRB1	unknown_17	86	0.0174419	86	0.0116279	0.850626
LILRB1	unknown_18	86	0.5	86	0.540698	0.699323
LILRB1	unknown_2	86	0	86	0.00581395	0.196475
LILRB1	unknown_20	86	0.0174419	86	0.0232558	0.437205
LILRB1	unknown_21	86	0	86	0.00581395	0.229756
LILRB1	unknown_22	86	0	86	0.00581395	0.64156
LILRB1	unknown_24	86	0.0232558	86	0.00581395	0.44723
LILRB1	unknown_25	86	0	86	0.00581395	0.168795
LILRB1	unknown_26	86	0.00581395	86	0	0.203842
LILRB1	unknown_27	86	0	86	0.00581395	0.410418
LILRB1	unknown_29	86	0.0116279	86	0.0116279	0.942394
LILRB1	unknown_30	86	0	86	0.00581395	0.541138
LILRB1	unknown_31	86	0.00581395	86	0	0.194014
LILRB1	unknown_32	86	0	86	0.00581395	0.541138
LILRB1	unknown_33	86	0.00581395	86	0	0.482469
LILRB1	unknown_35	86	0.00581395	86	0	0.490847
LILRB1	unknown_36	86	0.00581395	86	0	0.435216
LILRB1	unknown_5	86	0.0406977	86	0.0465116	0.99134
LILRB1	unknown_6	86	0.00581395	86	0.0465116	0.00536
LILRB1	unknown_9	86	0.00581395	86	0.0232558	0.112048
LILRB2	unknown_1	85	0	84	0.00595238	0.180418
LILRB2	unknown_11	85	0	84	0.0416667	0.000998
LILRB2	unknown_12	85	0.0294118	84	0.0119048	0.274882
LILRB2	unknown_14	85	0.494118	84	0.422619	0.102532
LILRB2	unknown_15	85	0	84	0.00595238	0.496082
LILRB2	unknown_3	85	0.0117647	84	0.0178571	0.874111
LILRB2	unknown_4	85	0	84	0.00595238	0.442615
LILRB2	unknown_6	85	0.235294	84	0.244048	0.614353
LILRB2	unknown_8	85	0.229412	84	0.238095	0.922588
LILRB2	unknown_9	85	0	84	0.00595238	0.172533
